# A Tool for Translating Polygenic Scores onto the Absolute Scale Using Summary Statistics

**DOI:** 10.1101/2021.04.16.21255481

**Authors:** Oliver Pain, Alexandra C. Gillett, Jehannine C. Austin, Lasse Folkersen, Cathryn M. Lewis

**Author notes:** **Corresponding author:** Dr. Oliver Pain, Social, Genetic and Developmental Psychiatry Centre, Institute of Psychiatry, Psychology and Neuroscience - PO80, De Crespigny Park, Denmark Hill, London, United Kingdom, SE5 8AF.

## Abstract

**Background:** There is growing interest in the clinical application of polygenic scores as their predictive utility increases for a range of health-related phenotypes. However, providing polygenic score predictions on the absolute scale is an important step for their safe interpretation. Currently, polygenic scores can only be converted to the absolute scale when a validation sample is available, presenting a major limitation in the interpretability and clinical utility of polygenic scores.

**Methods:** We have developed a method to convert polygenic scores to the absolute scale for binary and normally distributed phenotypes. This method uses summary statistics, requiring only the area-under-the-ROC curve (AUC) or variance explained (*R*^2^) by the polygenic score, and the prevalence of binary phenotypes, or mean and standard deviation of normally distributed phenotypes. Polygenic scores are converted using normal distribution theory. Given the AUC/*R*^2^ of polygenic scores may be unknown, we also evaluate two methods (AVENGEME, lassosum) for estimating these values from genome-wide association study (GWAS) summary statistics alone. We validate the absolute risk conversion and AUC/*R*^2^ estimation using data for eight binary and three continuous phenotypes in the UK Biobank sample.

**Results:** When the AUC/*R*^2^ of the polygenic score is known, the observed and estimated absolute values were highly concordant. Across binary phenotypes, the mean absolute difference between the observed and estimated proportion of cases was 5%. For continuous phenotypes, the mean absolute difference between observed and estimated means was <0.3%. Estimates of AUC/*R*^2^ from the lassosum pseudovalidation method were most similar to the observed AUC/*R*^2^ values, though estimated values deviated substantially from the observed for autoimmune disorders.

**Conclusion:** This study enables accurate interpretation of polygenic scores using only summary statistics, providing a useful tool for educational and clinical purposes. Furthermore, we have created interactive webtools implementing the conversion to the absolute scale for binary and normally distributed phenotypes (https://opain.github.io/GenoPred/PRS_to_Abs_tool.html). Several further barriers must be addressed before clinical implementation of polygenic scores, such as ensuring target individuals are well represented by the GWAS sample.
