## Supplementary Tables for "A Tool for Translating Polygenic Scores onto the Absolute Scale Using Summary Statistics"

### Sheet: ST1
Descriptive statistics for GWAS summary statistics used to predict target sample phenotypes
UKB Phenotype	Code	GWAS Phenotype	Year	PMID	Ncase	Ncontrol	N	h2-obs (SE)	h2-liab (SE)	Intercept	Lambda	Per variant N available
Major Depression	DEPR06	Major depressive disorder	2018	29700475	116404	314990	431394	0.0551 (0.0023)	0.085 (0.004)	1.0169 (0.0088)	1.3894	Yes
Intelligence	COLL01	College completion	2013	23722424	NA	NA	95427	0.1048 (0.0075)	NA	1.0214 (0.0086)	1.194	No
BMI	BODY04	BMI	2015	25673413	NA	NA	322154	0.1297 (0.0056)	NA	0.6729 (0.0076)	1.0772	Yes
Height	HEIG03	Height	2014	25282103	NA	NA	253288	0.312 (0.0141)	NA	1.3254 (0.0185)	2.0007	Yes
T2D	DIAB05	Type-2 diabetes	2017	28566273	26676	132532	159208	0.0781 (0.0053)	0.124 (0.008)	0.9984 (0.0083)	1.1459	Yes
CAD	COAD01	Coronary artery disease	2015	26343387	60801	123504	184305	0.0661 (0.0045)	0.057 (0.004)	0.8875 (0.0074)	1.0466	No
Crohn’s Disease	CROH01	Crohn's disease	2015	26192919	5956	14927	20883	0.4751 (0.0538)	0.542 (0.059)	1.0316 (0.0092)	1.1396	No
MultiScler	SCLE03	Multiple sclerosis	2011	21833088	9772	17376	27148	0.0493 (0.0262)	0.021 (0.012)	1.0599 (0.0085)	1.0375	No
RheuArth	RHEU02	Rheumatoid arthritis	2014	24390342	14361	43923	58284	0.1406 (0.0176)	0.102 (0.013)	0.9511 (0.0076)	1.0466	No
Breast Cancer	BRCA01	Breast cancer	2017	29059683	122977	105974	228951	0.1326 (0.0108)	0.157 (0.013)	1.1001 (0.0125)	1.3581	No
Prostate Cancer	PRCA01	Prostate cancer	2017	29892016	79148	61106	140254	0.1635 (0.0238)	0.198 (0.029)	1.0804 (0.0153)	1.2201	No
TEDS Phenotype	Code	GWAS Phenotype	Year	PMID	Ncase	Ncontrol	N	h2-obs (SE)	h2-liab (SE)	Intercept	Lambda	Per variant N available
Height	HEIG03	Height	2014	25282103	NA	NA	253288	0.312 (0.0141)	NA	1.3254 (0.0185)	2.0007	Yes
BMI	BODY11	BMI	2018	30124842	NA	NA	681275	0.1908 (0.0053)	NA	1.1864 (0.0206)	2.7872	Yes
Educational Attainment	EDUC03	Years educational attainment	2018	30038396	NA	NA	766345	0.1066 (0.0026)	NA	1.0301 (0.0137)	2.094	No
ADHD symptoms	ADHD04	ADHD	2017	30478444	20183	35191	55374	0.3635 (0.0227)	0.426 (0.026)	1.0295 (0.0096)	1.2431	No
Note. PMID, PubMed ID; Ncase, Number of cases; Ncontrol, Number of controls; N, Total sample size; h2-obs, SNP-heritability on the observed scale; h2-liab, SNP-heritability on the liability scale; Intercept, LDSC intercept.

### Sheet: ST2
Estimated polygenic score AUC using LDSC/AVENGEME approach.
Phenotype	N	AVENGEME h2	LDSC h2	LDSC intercept	Prevalence	Sampling	Est. AUC (LDSC h2)	Est. AUC (AVENGEME h2)	Obs. AUC (pT1)	Obs. AUC (DBSLMM)
Depression	431394	0.081	0.084	1.008	0.15	0.28	0.595	0.593	0.567	0.58
T2D	152599	0.14	0.118	0.999	0.05	0.168	0.58	0.599	0.592	0.642
CAD	184305	0.078	0.055	0.887	0.03	0.33	0.559	0.59	0.576	0.597
IBD	34652	0.165	0.183	1.069	0.013	0.592	0.631	0.615	0.604	0.677
MultiScler	27148	0.133	0.02	1.062	0.002	0.36	0.515	0.623	0.615	0.657
RheuArth	58284	0.101	0.143	1.065	0.005	0.246	0.631	0.584	0.582	0.632
Breast_Cancer	228951	0.142	0.15	1.103	0.125	0.537	0.635	0.629	0.602	0.658
Prostate_Cancer	140254	0.218	0.188	1.081	0.125	0.564	0.652	0.673	0.632	0.691
Note. N, GWAS sample size; Est. AUC (LDSC h2), AUC estimated by AVENGEME given SNP-based heritability estimated by LDSC; Prevelance, population prevelance of the outcome; Sampling, sampling fraction of cases and controls in GWAS sample calculated as Ncase/(Ncase+Ncontrol); Est. AUC (AVENGEME h2), AUC estimated by AVENGEME given SNP-based heritability estimated by AVENGEME; Obs. AUC (pT1), Observe…

### Sheet: ST3
Estimated polygenic score R2 using LDSC/AVENGEME approach.
Phenotype	N	AVENGEME h2	LDSC h2	LDSC intercept	Obs. R2 (pT1)	Obs. R2 (DBSLMM)	Est. R2 (LDSC h2)	Est. R2 (AVENGEME h2)
Intelligence	95427	0.085	0.105	1.022	0.016	0.009	0.006	0.008
BMI	252064	0.178	0.312	1.328	0.236	0.108	0.058	0.081
Height	233681	0.183	0.13	0.672	0.063	0.11	0.063	0.11
Note. Est. R2 (LDSC h2), AUC estimated by AVENGEME given SNP-based heritability estimated by LDSC; Est. R2 (AVENGEME h2), R2 estimated by AVENGEME given SNP-based heritability estimated by AVENGEME; Obs. R2 (pT1), Observed R2 of polygenic scores based on pT+clump polygenic score using a p-value threshold of 1; Obs. R2 (DBSLMM), Observed R2 of polygenic scores based on DBLMM polygenic score.
